# Spatial transcriptomics and machine learning define exhaustion-like bone marrow T-cell islands associated with myeloma progression and clinical risk

**DOI:** 10.64898/2026.06.30.26356926

**Authors:** Xinye Li, Xiaolong Jiang, Qiuyan Dong, Jie Wu, Yangqiu Li, Yikai Zhang, Liye Zhong

**Affiliations:** State Key Laboratory of Bioactive Molecules and Druggability Assessment, Key Laboratory of Regenerative Medicine, Ministry of Education, Institute of Hematology, School of Medicine, Jinan University, Guangzhou 510632, China; Department of Hematology, First Affiliated Hospital of Jinan University, Guangzhou 510632, China; Sixth Affiliated Hospital of Sun Yat-sen University, Guangzhou 510655, China

**Keywords:** Multiple myeloma, Spatial transcriptomics, Machine learning, Bone marrow microenvironment, T-cell islands, T cell exhaustion

## Abstract

**Background:** Multiple myeloma (MM) progression is accompanied by remodeling of the bone marrow immune microenvironment. Local interactions among malignant plasma cells, stromal cells, myeloid cells, and immune cells not only support tumor cell survival, expansion, and immune escape, but are also closely associated with disease progression, therapeutic response, and clinical prognosis. Moreover, T cell exhaustion is a common T cells dysfunction in MM and limited efficacy of T cell-targeting therapies. However, the *in situ* organization and clinical significance of exhausted T cells in MM patients bone marrow remain insufficiently understood.

**Methods:** In this study, we analyzed bone marrow Xenium 5K spatial transcriptomics data from control (Ctrl), monoclonal gammopathy of undetermined significance (MGUS), smoldering myeloma (SM), and MM samples. After canonical multi-sample integration and celltype annotation, we used Gaussian mixture model (GMM)-based spatial partitioning, and multilayer perceptron (MLP) machine learning for systematic characterization the T cell microenvironment in MM bone marrow.

**Results:** Our results showed that exhaustion-like T cells increased during MM progression and formed spatially discrete T cell-enriched regions in the bone marrow, which we defined as exhaustion-like bone marrow T cell islands (eBM-TIs). These niches were mainly characterized by enhanced T cell-plasma cell communication associated with upregulated Galectin signaling. Pseudobulk analysis further showed enhanced IFN-related signaling in eBM-TIs, accompanied by upregulation of CXCR3 ligands such as CXCL9 and CXCL10, suggesting that the IFN-CXCL9/10 axis may contribute to T cell chemotaxis, maintenance of chronic inflammation, and formation of exhaustion-like states. By transferring spatial niche labels to scRNA-seq cohorts with available clinical staging information using MLP, we further found that the proportion of eBM-TI-like T cells was associated with higher disease risk and unfavorable prognostic outcomes.

**Conclusions:** In summary, this study identifies eBM-TIs as a spatial niche in the MM bone marrow. These niches represent an important immune unit linking chronic inflammation, T cell exhaustion, and clinical risk, and may serve as a potential biomarker of MM disease progression.
