## Supplementary File 6 for "Spatial transcriptomics and machine learning define exhaustion-like bone marrow T-cell islands associated with myeloma progression and clinical risk"

### Sheet: Main_Env
Name	Version	Build	Channel
absl-py	2.4.0	pypi_0	pypi
aiobotocore	2.25.0	pypi_0	pypi
aiohappyeyeballs	2.6.1	pyhd8ed1ab_0	conda-forge
aiohttp	3.13.1	py311h511ffe1_0	conda-forge
aioitertools	0.12.0	pypi_0	pypi
aiosignal	1.4.0	pyhd8ed1ab_0	conda-forge
alabaster	1.0.0	pyhd8ed1ab_1	conda-forge
anndata	0.12.0	pyhd8ed1ab_0	conda-forge
annotated-types	0.7.0	pypi_0	pypi
anyio	4.10.0	py311hca03da5_0
aom	3.9.1	h7bae524_0	conda-forge
applaunchservices	0.3.0	pyh534df25_4	conda-forge
appnope	0.1.4	pyhd8ed1ab_1	conda-forge
argon2-cffi	21.3.0	pyhd3eb1b0_0
argon2-cffi-bindings	25.1.0	py311h254cc4a_0
arpack	3.9.1	nompi_h1f29f7c_102	conda-forge
array-api-compat	1.12.0	pyhe01879c_0	conda-forge
arrow	1.4.0	pyhcf101f3_0	conda-forge
asciitree	0.3.3	py_2	conda-forge
astroid	3.3.11	py311h267d04e_1	conda-forge
asttokens	3.0.0	pyhd8ed1ab_1	conda-forge
async-lru	2.0.5	py311hca03da5_0
asyncssh	2.21.1	pyhd8ed1ab_0	conda-forge
atomicwrites	1.4.1	pyhd8ed1ab_1	conda-forge
attrs	25.4.0	pyh71513ae_0	conda-forge
autopep8	2.0.4	pyhd8ed1ab_0	conda-forge
aws-c-auth	0.9.1	h41ebd0a_3	conda-forge
aws-c-cal	0.9.2	hd08b81e_1	conda-forge
aws-c-common	0.12.4	h6caf38d_0	conda-forge
aws-c-compression	0.3.1	habbe1e8_6	conda-forge
aws-c-event-stream	0.5.6	hf65d68d_3	conda-forge
aws-c-http	0.10.4	h70a9c10_3	conda-forge
aws-c-io	0.22.0	h89d1e94_1	conda-forge
aws-c-mqtt	0.13.3	he7b126b_6	conda-forge
aws-c-s3	0.8.6	h7a3c519_5	conda-forge
aws-c-sdkutils	0.2.4	habbe1e8_1	conda-forge
aws-checksums	0.2.7	habbe1e8_2	conda-forge
aws-crt-cpp	0.34.4	h01415d0_0	conda-forge
aws-sdk-cpp	1.11.606	h2169b1b_4	conda-forge
azure-core-cpp	1.16.1	h88fedcc_0	conda-forge
azure-identity-cpp	1.13.2	h853621b_1	conda-forge
azure-storage-blobs-cpp	12.15.0	h10d327b_1	conda-forge
azure-storage-common-cpp	12.11.0	h7e4aa5d_1	conda-forge
azure-storage-files-datalake-cpp	12.13.0	hb288d13_1	conda-forge
babel	2.17.0	pyhd8ed1ab_0	conda-forge
backports	1.0	pyhd8ed1ab_5	conda-forge
backports.tarfile	1.2.0	pyhd8ed1ab_1	conda-forge
bcrypt	5.0.0	py311h71babbd_0	conda-forge
beautifulsoup4	4.14.2	pyha770c72_0	conda-forge
binaryornot	0.4.4	pyhd8ed1ab_2	conda-forge
black	25.9.0	pypi_0	pypi
bleach	6.2.0	pyh29332c3_4	conda-forge
bleach-with-css	6.2.0	h82add2a_4	conda-forge
blosc	1.21.6	h7dd00d9_1	conda-forge
bokeh	3.8.0	pyhd8ed1ab_0	conda-forge
botocore	1.40.49	pypi_0	pypi
branca	0.8.2	pyhd8ed1ab_0	conda-forge
brotli	1.1.0	h6caf38d_4	conda-forge
brotli-bin	1.1.0	h6caf38d_4	conda-forge
brotli-python	1.1.0	py311hf719da1_4	conda-forge
brunsli	0.1	h97083b6_1	conda-forge
bzip2	1.0.8	hd037594_8	conda-forge
c-ares	1.34.5	h5505292_0	conda-forge
c-blosc2	2.21.3	hb5916c8_0	conda-forge
ca-certificates	2025.11.4	hca03da5_0
cached-property	1.5.2	hd8ed1ab_1	conda-forge
cached_property	1.5.2	pyha770c72_1	conda-forge
cattrs	25.3.0	pyhd8ed1ab_0	conda-forge
certifi	2025.11.12	py311hca03da5_0
cffi	2.0.0	py311hd10dc20_1	conda-forge
chardet	5.2.0	pyhd8ed1ab_3	conda-forge
charls	2.4.2	h13dd4ca_0	conda-forge
charset-normalizer	3.4.4	pyhd8ed1ab_0	conda-forge
click	8.3.0	pyh707e725_0	conda-forge
cloudpickle	3.1.1	pyhd8ed1ab_0	conda-forge
cnvturbo	0.3.0	pypi_0	pypi
colorama	0.4.6	pyhd8ed1ab_1	conda-forge
colorcet	3.1.0	pyhd8ed1ab_1	conda-forge
comm	0.2.3	pyhe01879c_0	conda-forge
contourpy	1.3.3	py311h57a9ea7_2	conda-forge
cookiecutter	2.6.0	pyhd8ed1ab_1	conda-forge
cpp-expected	1.3.1	h4f10f1e_0	conda-forge
cpython	3.11.14	py311hd8ed1ab_2	conda-forge
cryptography	46.0.3	py311h054b3d0_0	conda-forge
cycler	0.12.1	pyhd8ed1ab_1	conda-forge
cyrus-sasl	2.1.28	ha1cbb27_0	conda-forge
cython	3.1.6	py311hac7d6c3_0	conda-forge
cytoolz	1.1.0	py311h9408147_1	conda-forge
dask	2024.11.2	pyhff2d567_1	conda-forge
dask-core	2024.11.2	pyhff2d567_1	conda-forge
dask-expr	1.1.19	pyhd8ed1ab_0	conda-forge
dask-image	2024.5.3	pyhd8ed1ab_0	conda-forge
datashader	0.18.2	pyhd8ed1ab_0	conda-forge
dav1d	1.2.1	hb547adb_0	conda-forge
debugpy	1.8.17	py311hc58e375_0	conda-forge
decorator	5.2.1	pyhd8ed1ab_0	conda-forge
defusedxml	0.7.1	pyhd8ed1ab_0	conda-forge
deprecated	1.2.18	pyhd8ed1ab_0	conda-forge
diff-match-patch	20241021	pyhd8ed1ab_1	conda-forge
dill	0.4.0	pyhd8ed1ab_0	conda-forge
distributed	2024.11.2	pyhff2d567_1	conda-forge
docrep	0.3.2	pyh44b312d_0	conda-forge
docstring-to-markdown	0.17	pyhe01879c_0	conda-forge
docutils	0.21.2	pyhd8ed1ab_1	conda-forge
exceptiongroup	1.3.0	pyhd8ed1ab_0	conda-forge
executing	2.2.1	pyhd8ed1ab_0	conda-forge
fasteners	0.19	pyhd8ed1ab_1	conda-forge
fbpca	1.0	pyhd8ed1ab_1	conda-forge
filelock	3.20.0	pyhd8ed1ab_0	conda-forge
flake8	7.1.2	pyhd8ed1ab_0	conda-forge
flowio	1.4.0	pypi_0	pypi
fmt	12.0.0	h669d743_0	conda-forge
folium	0.20.0	pyhd8ed1ab_0	conda-forge
fonttools	4.60.1	py311ha9b3269_0	conda-forge
formulaic	1.2.1	pyhd8ed1ab_2	conda-forge
formulaic-contrasts	1.0.0	pyhdfd78af_0	bioconda
fqdn	1.5.1	pypi_0	pypi
freetype	2.14.1	hce30654_0	conda-forge
freexl	2.0.0	h3ab3353_2	conda-forge
frozenlist	1.8.0	pypi_0	pypi
fsspec	2025.9.0	pyhd8ed1ab_0	conda-forge
future	1.0.0	pypi_0	pypi
fzf	0.66.0	h708ec5c_0	conda-forge
geopandas	1.1.1	pyhd8ed1ab_1	conda-forge
geopandas-base	1.1.1	pyha770c72_1	conda-forge
geos	3.14.0	h4bcf65f_0	conda-forge
geosketch	1.3	pypi_0	pypi
gflags	2.2.2	hf9b8971_1005	conda-forge
giflib	5.2.2	h93a5062_0	conda-forge
glib	2.86.0	hc66c15f_1	conda-forge
glib-tools	2.86.0	hb9d6e3a_1	conda-forge
glog	0.7.1	heb240a5_0	conda-forge
glpk	5.0	h6d7a090_0	conda-forge
gmp	6.3.0	h7bae524_2	conda-forge
gmpy2	2.2.1	py311hb9fe3ed_1	conda-forge
grpcio	1.80.0	pypi_0	pypi
gst-plugins-base	1.24.11	h3c5c1d0_0	conda-forge
gstreamer	1.24.11	hfe24232_0	conda-forge
h11	0.16.0	py311hca03da5_1
h2	4.3.0	pyhcf101f3_0	conda-forge
h5py	3.15.1	nompi_py311hd5a25a3_100	conda-forge
harmonypy	0.0.10	pypi_0	pypi
hdf5	1.14.6	nompi_he65715a_103	conda-forge
hmmlearn	0.3.3	pypi_0	pypi
hpack	4.1.0	pyhd8ed1ab_0	conda-forge
httpcore	1.0.9	py311hca03da5_0
httpx	0.28.1	py311hca03da5_1
hyperframe	6.1.0	pyhd8ed1ab_0	conda-forge
icu	75.1	hfee45f7_0	conda-forge
idna	3.11	pyhd8ed1ab_0	conda-forge
igraph	1.0.0	pypi_0	pypi
imagecodecs	2025.8.2	py311h34e99b9_4	conda-forge
imageio	2.37.0	pyhfb79c49_0	conda-forge
imagesize	1.4.1	pyhd8ed1ab_0	conda-forge
importlib-metadata	8.7.0	pyhe01879c_1	conda-forge
importlib_metadata	8.7.0	h40b2b14_1	conda-forge
importlib_resources	6.5.2	pyhd8ed1ab_0	conda-forge
inflect	7.5.0	pyhd8ed1ab_0	conda-forge
inflection	0.5.1	pyhd8ed1ab_1	conda-forge
iniconfig	2.3.0	pypi_0	pypi
interface_meta	1.3.0	pyhd8ed1ab_1	conda-forge
intervaltree	3.1.0	pyhd8ed1ab_1	conda-forge
ipykernel	6.31.0	pyh5552912_0	conda-forge
ipython	8.37.0	pyh8f84b5b_0	conda-forge
ipython_pygments_lexers	1.1.1	pyhd8ed1ab_0	conda-forge
ipywidgets	8.1.7	py311hca03da5_0
isoduration	20.11.0	pypi_0	pypi
isort	6.1.0	pyhd8ed1ab_0	conda-forge
jaraco.classes	3.4.0	pyhd8ed1ab_2	conda-forge
jaraco.context	6.0.1	pyhd8ed1ab_0	conda-forge
jaraco.functools	4.3.0	pyhd8ed1ab_0	conda-forge
jedi	0.19.2	pyhd8ed1ab_1	conda-forge
jellyfish	1.2.1	pypi_0	pypi
jinja2	3.1.6	pyhd8ed1ab_0	conda-forge
jmespath	1.0.1	pypi_0	pypi
joblib	1.5.2	pyhd8ed1ab_0	conda-forge
json-c	0.18	he4178ee_0	conda-forge
json5	0.12.1	py311hca03da5_0
jsonpointer	3.0.0	pypi_0	pypi
jsonschema	4.25.1	pyhe01879c_0	conda-forge
jsonschema-specifications	2025.9.1	pyhcf101f3_0	conda-forge
jupyter	1.1.1	py311hca03da5_0
jupyter-lsp	2.2.5	py311hca03da5_0
jupyter_client	8.6.3	pyhd8ed1ab_1	conda-forge
jupyter_console	6.6.3	py311hca03da5_0
jupyter_core	5.9.1	pyhc90fa1f_0	conda-forge
jupyter_events	0.12.0	py311hca03da5_0
jupyter_server	2.16.0	py311hca03da5_0
jupyter_server_terminals	0.5.3	py311hca03da5_0
jupyterlab	4.4.7	py311hca03da5_0
jupyterlab_pygments	0.3.0	pyhd8ed1ab_2	conda-forge
jupyterlab_server	2.28.0	py311hca03da5_0
jupyterlab_widgets	3.0.15	py311hca03da5_0
jxrlib	1.1	h93a5062_3	conda-forge
keyring	25.6.0	pyh534df25_0	conda-forge
kiwisolver	1.4.9	py311h63e5c0c_1	conda-forge
krb5	1.21.3	h237132a_0	conda-forge
lark	1.3.1	pypi_0	pypi
lazy-loader	0.4	pyhd8ed1ab_2	conda-forge
lcms2	2.17	h7eeda09_0	conda-forge
legacy-api-wrap	1.4.1	pyhd8ed1ab_0	conda-forge
leidenalg	0.11.0	pypi_0	pypi
lerc	4.0.0	hd64df32_1	conda-forge
libabseil	20250512.1	cxx17_hd41c47c_0	conda-forge
libaec	1.1.4	h51d1e36_0	conda-forge
libarchive	3.8.2	gpl_h46575ef_100	conda-forge
libarrow	21.0.0	hce8344c_9_cpu	conda-forge
libarrow-acero	21.0.0	hc317990_9_cpu	conda-forge
libarrow-compute	21.0.0	h75845d1_9_cpu	conda-forge
libarrow-dataset	21.0.0	hc317990_9_cpu	conda-forge
libarrow-substrait	21.0.0	h144af7f_9_cpu	conda-forge
libavif16	1.3.0	hb06b76e_2	conda-forge
libblas	3.9.0	37_h51639a9_openblas	conda-forge
libbrotlicommon	1.1.0	h6caf38d_4	conda-forge
libbrotlidec	1.1.0	h6caf38d_4	conda-forge
libbrotlienc	1.1.0	h6caf38d_4	conda-forge
libcblas	3.9.0	37_hb0561ab_openblas	conda-forge
libclang-cpp18.1	18.1.8	default_h73dfc95_15	conda-forge
libclang13	21.1.4	default_h6e8f826_0	conda-forge
libcrc32c	1.1.2	hbdafb3b_0	conda-forge
libcurl	8.16.0	hdece5d2_0	conda-forge
libcxx	21.1.4	hf598326_0	conda-forge
libdeflate	1.24	h5773f1b_0	conda-forge
libedit	3.1.20250104	pl5321hafb1f1b_0	conda-forge
libev	4.33	h93a5062_2	conda-forge
libevent	2.1.12	h2757513_1	conda-forge
libexpat	2.7.1	hec049ff_0	conda-forge
libffi	3.5.2	he5f378a_0	conda-forge
libfreetype	2.14.1	hce30654_0	conda-forge
libfreetype6	2.14.1	h6da58f4_0	conda-forge
libgdal-core	3.11.4	h693e041_6	conda-forge
libgfortran	15.2.0	hfcf01ff_1	conda-forge
libgfortran5	15.2.0	h742603c_1	conda-forge
libglib	2.86.0	he69a767_1	conda-forge
libgoogle-cloud	2.39.0	head0a95_0	conda-forge
libgoogle-cloud-storage	2.39.0	hfa3a374_0	conda-forge
libgrpc	1.73.1	h3063b79_1	conda-forge
libhwloc	2.12.1	default_h48b22c3_1002	conda-forge
libhwy	1.3.0	h48b13b8_1	conda-forge
libiconv	1.18	h23cfdf5_2	conda-forge
libintl	0.25.1	h493aca8_0	conda-forge
libintl-devel	0.25.1	h493aca8_0	conda-forge
libjpeg-turbo	3.1.0	h5505292_0	conda-forge
libjxl	0.11.1	h7274d02_4	conda-forge
libkml	1.3.0	hc33e383_1022	conda-forge
liblapack	3.9.0	37_hd9741b5_openblas	conda-forge
libllvm18	18.1.8	default_h3f38c9c_10	conda-forge
libllvm21	21.1.4	h8e0c9ce_0	conda-forge
liblzma	5.8.1	h39f12f2_2	conda-forge
libmamba	2.3.3	h1370271_2	conda-forge
libnghttp2	1.67.0	hc438710_0	conda-forge
libntlm	1.8	h5505292_0	conda-forge
libogg	1.3.5	h48c0fde_1	conda-forge
libopenblas	0.3.30	openmp_ha158390_2	conda-forge
libopentelemetry-cpp	1.21.0	he15edb5_1	conda-forge
libopentelemetry-cpp-headers	1.21.0	hce30654_1	conda-forge
libopus	1.5.2	h48c0fde_0	conda-forge
libparquet	21.0.0	h0ac143b_9_cpu	conda-forge
libpng	1.6.50	h280e0eb_1	conda-forge
libpq	18.0	h31f7a3a_0	conda-forge
libprotobuf	6.31.1	h658db43_2	conda-forge
libre2-11	2025.08.12	h91c62da_1	conda-forge
librttopo	1.1.0	hf7cb3ef_19	conda-forge
libsodium	1.0.20	h99b78c6_0	conda-forge
libsolv	0.7.35	h5f525b2_0	conda-forge
libspatialindex	2.1.0	h57eeb1c_0	conda-forge
libspatialite	5.1.0	gpl_he9e465b_118	conda-forge
libsqlite	3.50.4	h4237e3c_0	conda-forge
libssh2	1.11.1	h1590b86_0	conda-forge
libthrift	0.22.0	h14a376c_1	conda-forge
libtiff	4.7.1	h7dc4979_0	conda-forge
libtorch	2.8.0	cpu_generic_h0fc8bc6_1	conda-forge
libutf8proc	2.11.0	hc25f550_0	conda-forge
libuv	1.51.0	h6caf38d_1	conda-forge
libvorbis	1.3.7	h81086ad_2	conda-forge
libwebp	1.6.0	hc0253d1_0	conda-forge
libwebp-base	1.6.0	h07db88b_0	conda-forge
libxcb	1.17.0	hdb1d25a_0	conda-forge
libxml2	2.15.1	h9329255_0	conda-forge
libxml2-16	2.15.1	h0ff4647_0	conda-forge
libxml2-devel	2.15.1	h9329255_0	conda-forge
libzlib	1.3.1	h8359307_2	conda-forge
libzopfli	1.0.3	h9f76cd9_0	conda-forge
lightning	2.6.1	pypi_0	pypi
lightning-utilities	0.15.3	pypi_0	pypi
llvm-openmp	21.1.4	h4a912ad_0	conda-forge
llvmlite	0.45.1	py311h27de090_0	conda-forge
locket	1.0.0	pyhd8ed1ab_0	conda-forge
lsprotocol	2025.0.0	pyhe01879c_0	conda-forge
lz4	4.4.4	py311h6797465_1	conda-forge
lz4-c	1.10.0	h286801f_1	conda-forge
lzo	2.10	h925e9cb_1002	conda-forge
mamba	2.3.3	hb90242b_2	conda-forge
mapclassify	2.10.0	pyhd8ed1ab_1	conda-forge
markdown	3.10.2	pypi_0	pypi
markdown-it-py	4.0.0	pyhd8ed1ab_0	conda-forge
markupsafe	3.0.3	py311ha9b3269_0	conda-forge
matplotlib	3.10.7	py311ha1ab1f8_0	conda-forge
matplotlib-base	3.10.7	py311h29553df_0	conda-forge
matplotlib-inline	0.2.1	pyhd8ed1ab_0	conda-forge
matplotlib-scalebar	0.9.0	pyhd8ed1ab_0	conda-forge
mccabe	0.7.0	pyhd8ed1ab_1	conda-forge
mdurl	0.1.2	pyhd8ed1ab_1	conda-forge
minizip	4.0.10	hff1a8ea_0	conda-forge
mistune	3.1.4	pyhcf101f3_0	conda-forge
ml-collections	1.1.0	pypi_0	pypi
more-itertools	10.8.0	pyhd8ed1ab_0	conda-forge
mpc	1.3.1	h8f1351a_1	conda-forge
mpfr	4.2.1	hb693164_3	conda-forge
mpmath	1.3.0	pyhd8ed1ab_1	conda-forge
msgpack-python	1.1.2	py311h5a5e7c7_0	conda-forge
mudata	0.3.3	pypi_0	pypi
multidict	6.7.0	pypi_0	pypi
multipledispatch	0.6.0	pyhd8ed1ab_1	conda-forge
multiscale-spatial-image	2.0.2	pyhd8ed1ab_0	conda-forge
munkres	1.1.4	pyhd8ed1ab_1	conda-forge
muparser	2.3.5	h11e0b38_0	conda-forge
mypy_extensions	1.1.0	pyha770c72_0	conda-forge
narwhals	2.9.0	pyhcf101f3_0	conda-forge
natsort	8.4.0	pyh29332c3_1	conda-forge
nbclient	0.10.2	pyhd8ed1ab_0	conda-forge
nbconvert	7.16.6	hc388f54_1	conda-forge
nbconvert-core	7.16.6	pyhcf101f3_1	conda-forge
nbconvert-pandoc	7.16.6	h7d6f222_1	conda-forge
nbformat	5.10.4	pyhd8ed1ab_1	conda-forge
ncurses	6.5	h5e97a16_3	conda-forge
nest-asyncio	1.6.0	pyhd8ed1ab_1	conda-forge
networkx	3.5	pyhe01879c_0	conda-forge
nlohmann_json	3.12.0	h248ca61_1	conda-forge
nlohmann_json-abi	3.12.0	h0f90c79_1	conda-forge
nomkl	1.0	h5ca1d4c_0	conda-forge
notebook	7.4.5	py311hca03da5_0
notebook-shim	0.2.4	py311hca03da5_0
nspr	4.37	h31e89c2_0	conda-forge
nss	3.117	h1c710a3_0	conda-forge
numba	0.62.1	py311h922685c_0	conda-forge
numcodecs	0.15.1	py311hca32420_0	conda-forge
numpy	1.26.4	pypi_0	pypi
numpydoc	1.9.0	pyhe01879c_1	conda-forge
ome-types	0.6.2	pypi_0	pypi
ome-zarr	0.10.2	pyhd8ed1ab_0	conda-forge
omnipath	1.0.12	pypi_0	pypi
openjpeg	2.5.4	hbfb3c88_0	conda-forge
openldap	2.6.10	hbe55e7a_0	conda-forge
openssl	3.5.4	h5503f6c_0	conda-forge
opt-einsum	3.4.0	pypi_0	pypi
optree	0.17.0	py311h57a9ea7_1	conda-forge
orc	2.2.1	h4fd0076_0	conda-forge
overrides	7.7.0	py311hca03da5_0
packaging	25.0	pyh29332c3_1	conda-forge
pandas	2.3.3	py311hdb8e4fa_1	conda-forge
pandoc	3.8.2.1	hce30654_0	conda-forge
pandocfilters	1.5.1	pypi_0	pypi
param	2.2.1	pyhd8ed1ab_0	conda-forge
parso	0.8.5	pyhcf101f3_0	conda-forge
partd	1.4.2	pyhd8ed1ab_0	conda-forge
pathspec	0.12.1	pyhd8ed1ab_1	conda-forge
patsy	1.0.2	pyhcf101f3_0	conda-forge
pcre2	10.46	h7125dd6_0	conda-forge
pexpect	4.9.0	pyhd8ed1ab_1	conda-forge
pickleshare	0.7.5	pyhd8ed1ab_1004	conda-forge
pillow	11.3.0	py311h1f9957d_3	conda-forge
pims	0.7	pyhd8ed1ab_1	conda-forge
pip	25.2	pyh8b19718_0	conda-forge
platformdirs	4.5.0	pyhcf101f3_0	conda-forge
pluggy	1.6.0	pyhd8ed1ab_0	conda-forge
ply	3.11	pyhd8ed1ab_3	conda-forge
pooch	1.8.2	pyhd8ed1ab_3	conda-forge
proj	9.7.0	hf83150c_0	conda-forge
prometheus-cpp	1.3.0	h0967b3e_0	conda-forge
prometheus_client	0.21.1	py311hca03da5_0
prompt-toolkit	3.0.52	pyha770c72_0	conda-forge
prompt_toolkit	3.0.52	hd3eb1b0_1
propcache	0.4.1	pypi_0	pypi
protobuf	7.34.1	pypi_0	pypi
psutil	7.1.2	pypi_0	pypi
pthread-stubs	0.4	hd74edd7_1002	conda-forge
ptyprocess	0.7.0	pyhd8ed1ab_1	conda-forge
pure_eval	0.2.3	pyhd8ed1ab_1	conda-forge
pyarrow	21.0.0	py311ha1ab1f8_1	conda-forge
pyarrow-core	21.0.0	py311hf3e52b4_1_cpu	conda-forge
pybanksy	1.3.4	pypi_0	pypi
pybind11	2.13.6	pyhc790b64_3	conda-forge
pybind11-abi	4	hd8ed1ab_3	conda-forge
pybind11-global	2.13.6	pyh217bc35_3	conda-forge
pybiomart	0.2.0	pypi_0	pypi
pycodestyle	2.12.1	pyhd8ed1ab_1	conda-forge
pyconify	0.2.1	pyhd8ed1ab_0	conda-forge
pycparser	2.23	pypi_0	pypi
pyct	0.6.0	pyhd8ed1ab_0	conda-forge
pydantic	2.12.3	pypi_0	pypi
pydantic-core	2.41.4	pypi_0	pypi
pydantic-extra-types	2.10.6	pypi_0	pypi
pydeseq2	0.5.2	pypi_0	pypi
pydocstyle	6.3.0	pyhd8ed1ab_1	conda-forge
pyflakes	3.2.0	pyhd8ed1ab_1	conda-forge
pygithub	2.8.1	pyhd8ed1ab_0	conda-forge
pygments	2.19.2	pyhd8ed1ab_0	conda-forge
pyjwt	2.10.1	pyhd8ed1ab_0	conda-forge
pylint	3.3.9	pyhcf101f3_0	conda-forge
pylint-venv	3.0.4	pyhd8ed1ab_1	conda-forge
pyls-spyder	0.4.0	pyhd8ed1ab_1	conda-forge
pynacl	1.6.0	py311h9408147_0	conda-forge
pynndescent	0.5.13	pyhd8ed1ab_1	conda-forge
pyobjc-core	12.0	py311hce6e4fa_1	conda-forge
pyobjc-framework-cocoa	12.0	py311h9049b8e_1	conda-forge
pyobjc-framework-coreservices	12.0	py311h9408147_0	conda-forge
pyobjc-framework-fsevents	12.0	py311h267d04e_0	conda-forge
pyogrio	0.11.1	py311h0fe8d65_1	conda-forge
pyopenssl	25.3.0	pyhd8ed1ab_0	conda-forge
pyparsing	3.2.5	pyhcf101f3_0	conda-forge
pyproj	3.7.2	py311h55f0a08_2	conda-forge
pyqt	5.15.11	py311ha87f45f_2	conda-forge
pyqt5-qt5	5.15.17	pypi_0	pypi
pyqt5-sip	12.17.1	pypi_0	pypi
pyqtwebengine	5.15.7	pypi_0	pypi
pyqtwebengine-qt5	5.15.17	pypi_0	pypi
pyreadr	0.5.6	pypi_0	pypi
pyro-api	0.1.2	pypi_0	pypi
pyro-ppl	1.9.1	pypi_0	pypi
pyscop	0.1.0	pypi_0	pypi
pysocks	1.7.1	pyha55dd90_7	conda-forge
pytest	9.0.2	pypi_0	pypi
python	3.11.14	h18782d2_2_cpython	conda-forge
python-dateutil	2.9.0.post0	pyhe01879c_2	conda-forge
python-fastjsonschema	2.21.2	pyhe01879c_0	conda-forge
python-gssapi	1.10.1	py311hcbf134c_0	conda-forge
python-igraph	1.0.0	pypi_0	pypi
python-json-logger	3.2.1	py311hca03da5_0
python-lsp-black	2.0.0	pyhff2d567_1	conda-forge
python-lsp-jsonrpc	1.1.2	pyhff2d567_1	conda-forge
python-lsp-ruff	2.3.0	pyhcf101f3_0	conda-forge
python-lsp-server	1.13.1	pyh332efcf_0	conda-forge
python-lsp-server-base	1.13.1	pyhd8ed1ab_0	conda-forge
python-slugify	8.0.4	pyhd8ed1ab_1	conda-forge
python-tzdata	2025.2	pyhd8ed1ab_0	conda-forge
python.app	1.4	py311h2969435_5	conda-forge
python_abi	3.11	8_cp311	conda-forge
pytokens	0.2.0	pypi_0	pypi
pytoml	0.1.21	pypi_0	pypi
pytoolconfig	1.3.1	pypi_0	pypi
pytorch	2.8.0	cpu_generic_py311_hf0c13c8_1	conda-forge
pytorch-lightning	2.6.1	pypi_0	pypi
pytz	2025.2	pyhd8ed1ab_0	conda-forge
pyuca	1.2	pyhd8ed1ab_2	conda-forge
pywavelets	1.9.0	py311h8b6d4dd_1	conda-forge
pyxdg	0.28	pyhd8ed1ab_0	conda-forge
pyyaml	6.0.3	py311ha9b3269_0	conda-forge
pyzmq	27.1.0	py311h13abfa4_0	conda-forge
qdarkstyle	3.2.3	pyhd8ed1ab_1	conda-forge
qhull	2020.2	h420ef59_5	conda-forge
qstylizer	0.2.4	pyhff2d567_0	conda-forge
qt-main	5.15.15	h9b65787_6	conda-forge
qt-webengine	5.15.15	h5422c0a_1	conda-forge
qtawesome	1.4.0	pyh9208f05_1	conda-forge
qtconsole	5.7.0	pyhd8ed1ab_0	conda-forge
qtconsole-base	5.7.0	pyha770c72_0	conda-forge
qtpy	2.4.3	pypi_0	pypi
rav1e	0.7.1	h0716509_3	conda-forge
re2	2025.08.12	h64b956e_1	conda-forge
readfcs	2.0.1	pypi_0	pypi
readline	8.2	h1d1bf99_2	conda-forge
referencing	0.37.0	pyhcf101f3_0	conda-forge
reproc	14.2.5.post0	h5505292_0	conda-forge
reproc-cpp	14.2.5.post0	h286801f_0	conda-forge
requests	2.32.5	pyhd8ed1ab_0	conda-forge
requests-cache	1.3.2	pypi_0	pypi
rfc3339-validator	0.1.4	py311hca03da5_0
rfc3986-validator	0.1.1	py311hca03da5_0
rfc3987-syntax	1.1.0	pypi_0	pypi
rich	14.2.0	pyhcf101f3_0	conda-forge
roman-numerals-py	3.1.0	pyhd8ed1ab_0	conda-forge
rope	1.14.0	pyhd8ed1ab_0	conda-forge
rpds-py	0.28.0	py311h71babbd_1	conda-forge
rpy2	3.6.4	pypi_0	pypi
rpy2-rinterface	3.6.3	pypi_0	pypi
rpy2-robjects	3.6.3	pypi_0	pypi
rtree	1.4.1	pyh11ca60a_0	conda-forge
ruff	0.14.2	h492a034_0	conda-forge
s3fs	2025.9.0	pypi_0	pypi
scanpy	1.11.5	pyhd8ed1ab_0	conda-forge
scikit-image	0.25.2	py311hdb8e4fa_2	conda-forge
scikit-learn	1.7.2	py311h0f965f6_0	conda-forge
scipy	1.16.2	py311h2734c94_0	conda-forge
scvi-tools	1.4.2	pypi_0	pypi
seaborn	0.13.2	hd8ed1ab_3	conda-forge
seaborn-base	0.13.2	pyhd8ed1ab_3	conda-forge
send2trash	1.8.2	py311hca03da5_1
session-info	1.0.0	pyhd8ed1ab_0	conda-forge
session-info2	0.2.3	pyhd8ed1ab_0	conda-forge
setuptools	80.9.0	pyhff2d567_0	conda-forge
shapely	2.1.2	py311h95dea54_0	conda-forge
simdjson	4.0.7	ha7d2532_0	conda-forge
sip	6.14.0	py311h251fd82_0	conda-forge
six	1.17.0	pyhe01879c_1	conda-forge
sleef	3.9.0	hb028509_0	conda-forge
slicerator	1.1.0	pyhd8ed1ab_1	conda-forge
snappy	1.2.2	hd121638_0	conda-forge
sniffio	1.3.1	py311hca03da5_0
snowballstemmer	3.0.1	pyhd8ed1ab_0	conda-forge
sortedcontainers	2.4.0	pyhd8ed1ab_1	conda-forge
soupsieve	2.8	pyhd8ed1ab_0	conda-forge
sparse	0.18.0	pypi_0	pypi
spatial-image	1.2.3	pyhd8ed1ab_1	conda-forge
spatialdata	0.4.0	pyhd8ed1ab_0	conda-forge
spatialdata-io	0.3.0	pypi_0	pypi
spatialdata-plot	0.2.12	pypi_0	pypi
sphinx	8.2.3	pyhd8ed1ab_0	conda-forge
sphinxcontrib-applehelp	2.0.0	pyhd8ed1ab_1	conda-forge
sphinxcontrib-devhelp	2.0.0	pyhd8ed1ab_1	conda-forge
sphinxcontrib-htmlhelp	2.1.0	pyhd8ed1ab_1	conda-forge
sphinxcontrib-jsmath	1.0.1	pyhd8ed1ab_1	conda-forge
sphinxcontrib-qthelp	2.0.0	pyhd8ed1ab_1	conda-forge
sphinxcontrib-serializinghtml	2.0.0	pypi_0	pypi
spyder	6.1.0	hd8ed1ab_0	conda-forge
spyder-base	6.1.0	osx_pyh1a5313d_0	conda-forge
spyder-kernels	3.1.1	unix_pyh707e725_0	conda-forge
sqlite	3.50.4	hb5dd463_0	conda-forge
squidpy	1.6.5	pyhd8ed1ab_0	conda-forge
stack_data	0.6.3	pyhd8ed1ab_1	conda-forge
statsmodels	0.14.5	py311h09efe57_1	conda-forge
stdlib-list	0.12.0	pyhd8ed1ab_0	conda-forge
superqt	0.7.6	pyhb6d5dde_0	conda-forge
svt-av1	3.1.2	h12ba402_0	conda-forge
sympy	1.14.0	pyh2585a3b_105	conda-forge
tbb	2022.2.0	h5b2e6d4_1	conda-forge
tblib	3.1.0	pyhd8ed1ab_0	conda-forge
tensorboard	2.20.0	pypi_0	pypi
tensorboard-data-server	0.7.2	pypi_0	pypi
terminado	0.18.1	py311hca03da5_0
text-unidecode	1.3	pyhd8ed1ab_2	conda-forge
textdistance	4.6.3	pyhd8ed1ab_1	conda-forge
texttable	1.7.0	pyhd8ed1ab_1	conda-forge
threadpoolctl	3.6.0	pyhecae5ae_0	conda-forge
three-merge	0.1.1	pyhd8ed1ab_1	conda-forge
tifffile	2025.10.16	pyhd8ed1ab_0	conda-forge
tinycss2	1.4.0	pyhd8ed1ab_0	conda-forge
tk	8.6.13	h892fb3f_2	conda-forge
toml	0.10.2	pyhd8ed1ab_1	conda-forge
tomli	2.3.0	pyhcf101f3_0	conda-forge
tomlkit	0.13.3	pyha770c72_0	conda-forge
toolz	1.1.0	pyhd8ed1ab_1	conda-forge
torchmetrics	1.9.0	pypi_0	pypi
tornado	6.5.2	py311h3696347_1	conda-forge
tqdm	4.67.1	pyhd8ed1ab_1	conda-forge
traitlets	5.14.3	pyhd8ed1ab_1	conda-forge
typeguard	4.4.4	pyhd8ed1ab_0	conda-forge
typing-extensions	4.15.0	h396c80c_0	conda-forge
typing-inspection	0.4.2	pypi_0	pypi
typing_extensions	4.15.0	pyhcf101f3_0	conda-forge
tzdata	2025b	h78e105d_0	conda-forge
tzlocal	5.3.1	pypi_0	pypi
ujson	5.11.0	py311ha59bd64_1	conda-forge
umap-learn	0.5.9.post2	py311h267d04e_0	conda-forge
unicodedata2	16.0.0	py311h3696347_1	conda-forge
uri-template	1.3.0	pypi_0	pypi
uriparser	0.9.8	h00cdb27_0	conda-forge
url-normalize	3.0.0	pypi_0	pypi
urllib3	2.5.0	pyhd8ed1ab_0	conda-forge
validators	0.35.0	pyhd8ed1ab_0	conda-forge
watchdog	6.0.0	py311h3696347_1	conda-forge
wcwidth	0.2.14	pyhd8ed1ab_0	conda-forge
webcolors	25.10.0	pypi_0	pypi
webencodings	0.5.1	pyhd8ed1ab_3	conda-forge
websocket-client	1.8.0	py311hca03da5_0
werkzeug	3.1.8	pypi_0	pypi
whatthepatch	1.0.7	pyhd8ed1ab_1	conda-forge
wheel	0.45.1	pyhd8ed1ab_1	conda-forge
widgetsnbextension	4.0.14	py311hca03da5_0
wrapt	1.17.3	py311h3696347_1	conda-forge
wurlitzer	3.1.1	pyhd8ed1ab_1	conda-forge
xarray	2024.11.0	pyhd8ed1ab_0	conda-forge
xarray-dataclass	3.0.0	pyhd8ed1ab_1	conda-forge
xarray-dataclasses	1.9.1	pyhd8ed1ab_1	conda-forge
xarray-schema	0.0.3	pyhd8ed1ab_0	conda-forge
xarray-spatial	0.4.0	pyhd8ed1ab_1	conda-forge
xerces-c	3.3.0	hd62221f_0	conda-forge
xorg-libxau	1.0.12	h5505292_0	conda-forge
xorg-libxdmcp	1.1.5	hd74edd7_0	conda-forge
xsdata	25.7	pypi_0	pypi
xyzservices	2025.4.0	pyhd8ed1ab_0	conda-forge
yaml	0.2.5	h925e9cb_3	conda-forge
yaml-cpp	0.8.0	ha1acc90_0	conda-forge
yapf	0.43.0	pyhd8ed1ab_1	conda-forge
yarl	1.22.0	py311ha9b3269_0	conda-forge
zarr	2.18.7	pyhd8ed1ab_0	conda-forge
zeromq	4.3.5	h888dc83_9	conda-forge
zfp	1.0.1	hfd287c0_3	conda-forge
zict	3.0.0	pyhd8ed1ab_1	conda-forge
zipp	3.23.0	pyhd8ed1ab_0	conda-forge
zlib	1.3.1	h8359307_2	conda-forge
zlib-ng	2.2.5	hf787086_0	conda-forge
zstandard	0.25.0	py311h5bb9006_0	conda-forge
zstd	1.5.7	h6491c7d_2	conda-forge

### Sheet: BANKSY_Env
Name	Version	Build	Channel
_libgcc_mutex	0.1	main
_openmp_mutex	5.1	1_gnu
aiobotocore	3.2.0	pypi_0	pypi
aiohappyeyeballs	2.6.1	pypi_0	pypi
aiohttp	3.13.3	pypi_0	pypi
aioitertools	0.13.0	pypi_0	pypi
aiosignal	1.4.0	pypi_0	pypi
alabaster	1.0.0	pypi_0	pypi
anndata	0.11.4	pypi_0	pypi
annotated-doc	0.0.4	pypi_0	pypi
annotated-types	0.7.0	pypi_0	pypi
antlr-denter	1.3.1	pypi_0	pypi
antlr4-python3-runtime	4.9.3	pypi_0	pypi
anyio	4.12.1	pypi_0	pypi
app-model	0.4.0	pypi_0	pypi
appdirs	1.4.4	pypi_0	pypi
argon2-cffi	25.1.0	pypi_0	pypi
argon2-cffi-bindings	25.1.0	pypi_0	pypi
array-api-compat	1.14.0	pypi_0	pypi
arrow	1.4.0	pypi_0	pypi
asciitree	0.3.3	pypi_0	pypi
asttokens	3.0.1	pypi_0	pypi
async-lru	2.2.0	pypi_0	pypi
async-timeout	5.0.1	pypi_0	pypi
attrs	25.4.0	pypi_0	pypi
automata-lib	9.2.0	pypi_0	pypi
babel	2.18.0	pypi_0	pypi
beautifulsoup4	4.14.3	pypi_0	pypi
bleach	6.3.0	pypi_0	pypi
botocore	1.42.55	pypi_0	pypi
build	1.4.0	pypi_0	pypi
bzip2	1.0.8	h5eee18b_6
ca-certificates	2025.12.2	h06a4308_0
cached-method	0.1.0	pypi_0	pypi
cachey	0.2.1	pypi_0	pypi
certifi	2026.2.25	pypi_0	pypi
cffi	2.0.0	pypi_0	pypi
charset-normalizer	3.4.4	pypi_0	pypi
click	8.3.1	pypi_0	pypi
cloudpickle	3.1.2	pypi_0	pypi
colorama	0.4.6	pypi_0	pypi
colorcet	3.1.0	pypi_0	pypi
comm	0.2.3	pypi_0	pypi
contourpy	1.3.2	pypi_0	pypi
cuda-bindings	12.9.4	pypi_0	pypi
cuda-pathfinder	1.4.0	pypi_0	pypi
cycler	0.12.1	pypi_0	pypi
dask	2024.11.2	pypi_0	pypi
dask-expr	1.1.19	pypi_0	pypi
dask-image	2025.11.0	pypi_0	pypi
datashader	0.18.2	pypi_0	pypi
debugpy	1.8.20	pypi_0	pypi
decorator	5.2.1	pypi_0	pypi
defusedxml	0.7.1	pypi_0	pypi
docrep	0.3.2	pypi_0	pypi
docstring-parser	0.17.0	pypi_0	pypi
docutils	0.21.2	pypi_0	pypi
exceptiongroup	1.3.1	pypi_0	pypi
executing	2.2.1	pypi_0	pypi
expat	2.7.4	h7354ed3_0
fasteners	0.20	pypi_0	pypi
fastjsonschema	2.21.2	pypi_0	pypi
fbpca	1.0	pypi_0	pypi
filelock	3.25.0	pypi_0	pypi
flexcache	0.3	pypi_0	pypi
flexparser	0.4	pypi_0	pypi
flowio	1.4.0	pypi_0	pypi
fonttools	4.61.1	pypi_0	pypi
fqdn	1.5.1	pypi_0	pypi
freetype-py	2.5.1	pypi_0	pypi
frozendict	2.4.7	pypi_0	pypi
frozenlist	1.8.0	pypi_0	pypi
fsspec	2026.2.0	pypi_0	pypi
geopandas	1.1.2	pypi_0	pypi
geosketch	1.3	pypi_0	pypi
h11	0.16.0	pypi_0	pypi
h5py	3.15.1	pypi_0	pypi
harmony	1.2.4098	pypi_0	pypi
harmony-pytorch	0.1.8	pypi_0	pypi
harmonypy	0.0.10	pypi_0	pypi
heapdict	1.0.1	pypi_0	pypi
hsluv	5.0.4	pypi_0	pypi
httpcore	1.0.9	pypi_0	pypi
httpx	0.28.1	pypi_0	pypi
idna	3.11	pypi_0	pypi
igraph	0.11.8	pypi_0	pypi
imagecodecs	2025.3.30	pypi_0	pypi
imageio	2.37.2	pypi_0	pypi
imagesize	1.5.0	pypi_0	pypi
importlib-metadata	8.7.1	pypi_0	pypi
in-n-out	0.2.1	pypi_0	pypi
inflect	7.5.0	pypi_0	pypi
iniconfig	2.3.0	pypi_0	pypi
ipykernel	6.31.0	pypi_0	pypi
ipython	8.38.0	pypi_0	pypi
ipython-pygments-lexers	1.1.1	pypi_0	pypi
ipywidgets	8.1.8	pypi_0	pypi
isoduration	20.11.0	pypi_0	pypi
jedi	0.19.2	pypi_0	pypi
jinja2	3.1.6	pypi_0	pypi
jmespath	1.1.0	pypi_0	pypi
joblib	1.5.3	pypi_0	pypi
json5	0.13.0	pypi_0	pypi
jsonpointer	3.0.0	pypi_0	pypi
jsonschema	4.26.0	pypi_0	pypi
jsonschema-specifications	2025.9.1	pypi_0	pypi
jupyter	1.1.1	pypi_0	pypi
jupyter-client	8.8.0	pypi_0	pypi
jupyter-console	6.6.3	pypi_0	pypi
jupyter-core	5.9.1	pypi_0	pypi
jupyter-events	0.12.0	pypi_0	pypi
jupyter-lsp	2.3.0	pypi_0	pypi
jupyter-server	2.17.0	pypi_0	pypi
jupyter-server-terminals	0.5.4	pypi_0	pypi
jupyterlab	4.5.5	pypi_0	pypi
jupyterlab-pygments	0.3.0	pypi_0	pypi
jupyterlab-server	2.28.0	pypi_0	pypi
jupyterlab-widgets	3.0.16	pypi_0	pypi
kiwisolver	1.4.9	pypi_0	pypi
lark	1.3.1	pypi_0	pypi
lazy-loader	0.4	pypi_0	pypi
ld_impl_linux-64	2.44	h153f514_2
legacy-api-wrap	1.5	pypi_0	pypi
leidenalg	0.11.0	pypi_0	pypi
libexpat	2.7.4	h7354ed3_0
libffi	3.4.4	h6a678d5_1
libgcc	15.2.0	h69a1729_7
libgcc-ng	15.2.0	h166f726_7
libgomp	15.2.0	h4751f2c_7
libnsl	2.0.0	h5eee18b_0
libstdcxx	15.2.0	h39759b7_7
libstdcxx-ng	15.2.0	hc03a8fd_7
libuuid	1.41.5	h5eee18b_0
libxcb	1.17.0	h9b100fa_0
libzlib	1.3.1	hb25bd0a_0
llvmlite	0.46.0	pypi_0	pypi
locket	1.0.0	pypi_0	pypi
loguru	0.7.3	pypi_0	pypi
magicgui	0.10.1	pypi_0	pypi
markdown-it-py	4.0.0	pypi_0	pypi
markupsafe	3.0.3	pypi_0	pypi
matplotlib	3.10.8	pypi_0	pypi
matplotlib-inline	0.2.1	pypi_0	pypi
matplotlib-scalebar	0.9.0	pypi_0	pypi
mdurl	0.1.2	pypi_0	pypi
mistune	3.2.0	pypi_0	pypi
more-itertools	10.8.0	pypi_0	pypi
mpmath	1.3.0	pypi_0	pypi
multidict	6.7.1	pypi_0	pypi
multipledispatch	1.0.0	pypi_0	pypi
multiscale-spatial-image	2.0.3	pypi_0	pypi
napari	0.6.6	pypi_0	pypi
napari-console	0.1.4	pypi_0	pypi
napari-matplotlib	3.0.1	pypi_0	pypi
napari-plugin-engine	0.2.1	pypi_0	pypi
napari-spatialdata	0.6.0	pypi_0	pypi
napari-svg	0.2.1	pypi_0	pypi
natsort	8.4.0	pypi_0	pypi
nbclient	0.10.4	pypi_0	pypi
nbconvert	7.17.0	pypi_0	pypi
nbformat	5.10.4	pypi_0	pypi
ncurses	6.5	h7934f7d_0
nest-asyncio	1.6.0	pypi_0	pypi
networkx	3.4.2	pypi_0	pypi
notebook	7.5.4	pypi_0	pypi
notebook-shim	0.2.4	pypi_0	pypi
npe2	0.8.1	pypi_0	pypi
numba	0.64.0	pypi_0	pypi
numcodecs	0.13.1	pypi_0	pypi
numpy	2.2.6	pypi_0	pypi
numpydoc	1.10.0	pypi_0	pypi
nvidia-cublas-cu12	12.8.4.1	pypi_0	pypi
nvidia-cuda-cupti-cu12	12.8.90	pypi_0	pypi
nvidia-cuda-nvrtc-cu12	12.8.93	pypi_0	pypi
nvidia-cuda-runtime-cu12	12.8.90	pypi_0	pypi
nvidia-cudnn-cu12	9.10.2.21	pypi_0	pypi
nvidia-cufft-cu12	11.3.3.83	pypi_0	pypi
nvidia-cufile-cu12	1.13.1.3	pypi_0	pypi
nvidia-curand-cu12	10.3.9.90	pypi_0	pypi
nvidia-cusolver-cu12	11.7.3.90	pypi_0	pypi
nvidia-cusparse-cu12	12.5.8.93	pypi_0	pypi
nvidia-cusparselt-cu12	0.7.1	pypi_0	pypi
nvidia-nccl-cu12	2.27.5	pypi_0	pypi
nvidia-nvjitlink-cu12	12.8.93	pypi_0	pypi
nvidia-nvshmem-cu12	3.4.5	pypi_0	pypi
nvidia-nvtx-cu12	12.8.90	pypi_0	pypi
ome-types	0.6.3	pypi_0	pypi
ome-zarr	0.11.1	pypi_0	pypi
omnipath	1.0.12	pypi_0	pypi
openssl	3.5.5	h1b28b03_0
overrides	7.7.0	pypi_0	pypi
packaging	25.0	py310h06a4308_1
pandas	2.3.3	pypi_0	pypi
pandocfilters	1.5.1	pypi_0	pypi
param	2.3.2	pypi_0	pypi
parso	0.8.6	pypi_0	pypi
partd	1.4.2	pypi_0	pypi
patsy	1.0.2	pypi_0	pypi
pexpect	4.9.0	pypi_0	pypi
pillow	12.1.1	pypi_0	pypi
pims	0.7	pypi_0	pypi
pint	0.24.4	pypi_0	pypi
pip	26.0.1	pyhc872135_0
platformdirs	4.9.2	pypi_0	pypi
pluggy	1.6.0	pypi_0	pypi
pooch	1.9.0	pypi_0	pypi
prometheus-client	0.24.1	pypi_0	pypi
prompt-toolkit	3.0.52	pypi_0	pypi
propcache	0.4.1	pypi_0	pypi
psutil	7.2.2	pypi_0	pypi
psygnal	0.15.1	pypi_0	pypi
pthread-stubs	0.3	h0ce48e5_1
ptyprocess	0.7.0	pypi_0	pypi
pure-eval	0.2.3	pypi_0	pypi
pyarrow	23.0.1	pypi_0	pypi
pybanksy	1.3.4	pypi_0	pypi
pyconify	0.2.1	pypi_0	pypi
pycparser	3.0	pypi_0	pypi
pyct	0.6.0	pypi_0	pypi
pydantic	2.12.5	pypi_0	pypi
pydantic-compat	0.1.2	pypi_0	pypi
pydantic-core	2.41.5	pypi_0	pypi
pydantic-extra-types	2.11.0	pypi_0	pypi
pydot	4.0.1	pypi_0	pypi
pygments	2.19.2	pypi_0	pypi
pynndescent	0.6.0	pypi_0	pypi
pyogrio	0.12.1	pypi_0	pypi
pyopengl	3.1.10	pypi_0	pypi
pyparsing	3.3.2	pypi_0	pypi
pyproj	3.7.1	pypi_0	pypi
pyproject-hooks	1.2.0	pypi_0	pypi
pyqt5	5.15.11	pypi_0	pypi
pyqt5-qt5	5.15.18	pypi_0	pypi
pyqt5-sip	12.18.0	pypi_0	pypi
pyqtgraph	0.14.0	pypi_0	pypi
pytest	9.0.2	pypi_0	pypi
python	3.10.19	h6fa692b_0
python-dateutil	2.9.0.post0	pypi_0	pypi
python-igraph	1.0.0	pypi_0	pypi
python-json-logger	4.0.0	pypi_0	pypi
pytz	2025.2	pypi_0	pypi
pyyaml	6.0.3	pypi_0	pypi
pyzmq	27.1.0	pypi_0	pypi
qtconsole	5.7.1	pypi_0	pypi
qtpy	2.4.3	pypi_0	pypi
readfcs	2.1.0	pypi_0	pypi
readline	8.3	hc2a1206_0
referencing	0.37.0	pypi_0	pypi
requests	2.32.5	pypi_0	pypi
rfc3339-validator	0.1.4	pypi_0	pypi
rfc3986-validator	0.1.1	pypi_0	pypi
rfc3987-syntax	1.1.0	pypi_0	pypi
rich	14.3.3	pypi_0	pypi
rpds-py	0.30.0	pypi_0	pypi
rpy2	3.6.4	pypi_0	pypi
rpy2-rinterface	3.6.3	pypi_0	pypi
rpy2-robjects	3.6.3	pypi_0	pypi
s3fs	2026.2.0	pypi_0	pypi
scanpy	1.11.2	pypi_0	pypi
scikit-image	0.25.2	pypi_0	pypi
scikit-learn	1.7.2	pypi_0	pypi
scikit-misc	0.5.1	pypi_0	pypi
scipy	1.15.3	pypi_0	pypi
seaborn	0.13.2	pypi_0	pypi
send2trash	2.1.0	pypi_0	pypi
session-info2	0.4	pypi_0	pypi
setuptools	80.10.2	py310h06a4308_0
shapely	2.1.2	pypi_0	pypi
shellingham	1.5.4	pypi_0	pypi
six	1.17.0	pypi_0	pypi
slicerator	1.1.0	pypi_0	pypi
snowballstemmer	3.0.1	pypi_0	pypi
soupsieve	2.8.3	pypi_0	pypi
spatial-image	1.2.3	pypi_0	pypi
spatialdata	0.4.0	pypi_0	pypi
spatialdata-io	0.3.0	pypi_0	pypi
spatialdata-plot	0.2.12	pypi_0	pypi
sphinx	8.1.3	pypi_0	pypi
sphinxcontrib-applehelp	2.0.0	pypi_0	pypi
sphinxcontrib-devhelp	2.0.0	pypi_0	pypi
sphinxcontrib-htmlhelp	2.1.0	pypi_0	pypi
sphinxcontrib-jsmath	1.0.1	pypi_0	pypi
sphinxcontrib-qthelp	2.0.0	pypi_0	pypi
sphinxcontrib-serializinghtml	2.0.0	pypi_0	pypi
sqlite	3.51.1	he0a8d7e_0
squidpy	1.6.5	pypi_0	pypi
stack-data	0.6.3	pypi_0	pypi
statsmodels	0.14.6	pypi_0	pypi
superqt	0.7.8	pypi_0	pypi
sympy	1.14.0	pypi_0	pypi
terminado	0.18.1	pypi_0	pypi
texttable	1.7.0	pypi_0	pypi
threadpoolctl	3.6.0	pypi_0	pypi
tifffile	2025.5.10	pypi_0	pypi
tinycss2	1.4.0	pypi_0	pypi
tk	8.6.15	h54e0aa7_0
tomli	2.4.0	pypi_0	pypi
tomli-w	1.2.0	pypi_0	pypi
toolz	1.1.0	pypi_0	pypi
torch	2.10.0	pypi_0	pypi
tornado	6.5.4	pypi_0	pypi
tqdm	4.67.3	pypi_0	pypi
traitlets	5.14.3	pypi_0	pypi
triton	3.6.0	pypi_0	pypi
typeguard	4.5.1	pypi_0	pypi
typer	0.24.1	pypi_0	pypi
typing-extensions	4.15.0	pypi_0	pypi
typing-inspection	0.4.2	pypi_0	pypi
tzdata	2025.3	pypi_0	pypi
tzlocal	5.3.1	pypi_0	pypi
umap-learn	0.5.11	pypi_0	pypi
uri-template	1.3.0	pypi_0	pypi
urllib3	2.6.3	pypi_0	pypi
validators	0.35.0	pypi_0	pypi
vispy	0.15.2	pypi_0	pypi
wcwidth	0.6.0	pypi_0	pypi
webcolors	25.10.0	pypi_0	pypi
webencodings	0.5.1	pypi_0	pypi
websocket-client	1.9.0	pypi_0	pypi
wheel	0.46.3	py310h06a4308_0
widgetsnbextension	4.0.15	pypi_0	pypi
wrapt	2.1.1	pypi_0	pypi
xarray	2025.6.1	pypi_0	pypi
xarray-dataclass	3.0.0	pypi_0	pypi
xarray-dataclasses	1.10.0	pypi_0	pypi
xarray-datatree	0.0.14	pypi_0	pypi
xarray-schema	0.0.3	pypi_0	pypi
xarray-spatial	0.5.3	pypi_0	pypi
xorg-libx11	1.8.12	h9b100fa_1
xorg-libxau	1.0.12	h9b100fa_0
xorg-libxdmcp	1.1.5	h9b100fa_0
xorg-xorgproto	2024.1	h5eee18b_1
xsdata	26.2	pypi_0	pypi
xz	5.6.4	h5eee18b_1
yarl	1.23.0	pypi_0	pypi
zarr	2.18.3	pypi_0	pypi
zipp	3.23.0	pypi_0	pypi
zlib	1.3.1	hb25bd0a_0

### Sheet: R_Env
Package	Version
abind	1.4-8
additivityTests	1.1-4.2
ade4	1.7-23
admisc	0.39
affxparser	1.78.0
affy	1.84.0
affyio	1.76.0
airr	1.5.0
akima	0.6-3.6
alabaster.base	1.6.1
alabaster.matrix	1.6.1
alabaster.ranges	1.6.0
alabaster.schemas	1.6.0
alabaster.se	1.6.0
ALL	1.48.0
ALRA	0.0.0.9000
anndata	0.8.0
annotate	1.84.0
AnnotationDbi	1.68.0
AnnotationHub	3.14.0
aod	1.3.3
ape	5.8-1
aplot	0.2.9
argparse	2.3.1
arrow	23.0.1.1
ash	1.0-15
askpass	1.2.1
askpass	1.2.1
assertthat	0.2.1
assorthead	1.0.1
AUCell	1.28.0
babelgene	22.9
backports	1.5.0
base	4.4.2
base64enc	0.1-6
base64enc	0.1-3
basilisk	1.18.0
basilisk.utils	1.18.0
batchelor	1.22.0
bayesm	3.1-6
BayesSpace	1.16.0
bbknnR	2.0.2
BBmisc	1.13
beachmat	2.22.0
BEDMatrix	2.0.4
beeswarm	0.4.0
benchmarkme	1.0.8
benchmarkmeData	1.0.4
bezier	1.1.2
BH	1.87.0-1
biclust	2.0.3.1
biglm	0.9-3
Biobase	2.66.0
BiocFileCache	2.14.0
BiocGenerics	0.52.0
BiocManager	1.30.26
BiocNeighbors	2.0.1
BiocParallel	1.40.2
BiocSingular	1.22.0
BiocVersion	3.20.0
biocViews	1.74.0
biomaRt	2.62.1
Biostrings	2.74.1
bit	4.6.0
bit64	4.6.0-1
bitops	1.0-9
blme	1.0-6
blob	1.2.4
bluster	1.16.0
boot	1.3-32
BPCells	0.3.1
brew	1.0-10
brio	1.1.5
brio	1.1.5
broom	1.0.10
bslib	0.9.0
cachem	1.1.0
Cairo	1.7-0
callr	3.7.6
callr	3.7.6
car	3.1-3
carData	3.0-5
caret	7.0-1
caTools	1.18.3
ccaPP	0.3.5
celda	1.22.1
CellChat	2.2.0
celldex	1.16.0
cellranger	1.1.0
CellTrek	0.0.94
checkmate	2.3.3
CHOIR	0.3.0
chron	2.3-62
circlize	0.4.16
class	7.3-23
classInt	0.4-11
cli	3.6.5
cli	3.6.5
clipr	0.8.0
clock	0.7.3
clue	0.3-66
cluster	2.1.8.1
clusterExperiment	2.26.0
clusterGeneration	1.3.8
clusterProfiler	4.14.6
ClusterR	1.3.5
clustree	0.5.1
coda	0.19-4.1
codetools	0.2-20
coin	1.4-3
collections	0.3.9
colorRamp2	0.1.0
colorspace	2.1-2
combinat	0.0-8
commonmark	2.0.0
compiler	4.4.2
ComplexHeatmap	2.22.0
compositions	2.0-9
CompQuadForm	1.4.4
concaveman	1.2.0
conflicted	1.2.0
confuns	1.0.3
ConsensusClusterPlus	1.70.0
cooccur	1.3
corpcor	1.6.10
corrplot	0.95
covr	3.6.5
covr	3.6.4
cowplot	1.2.0
cpp11	0.5.2
crayon	1.5.3
crayon	1.5.3
credentials	2.0.3
crochet	2.3.0
crosstalk	1.2.2
crul	1.6.0
cubature	2.1.4-1
curl	7.0.0
curl	7.0.0
CytoTRACE	0.3.1
data.table	1.17.8
data.tree	1.2.0
datasets	4.4.2
DBI	1.2.3
dbplyr	2.5.1
dbscan	1.2.3
DDRTree	0.1.5
decontX	1.4.1
decor	1.0.2
DelayedArray	0.32.0
DelayedMatrixStats	1.28.1
deldir	2.0-4
dendextend	1.19.1
dendsort	0.3.4
DEoptim	2.2-8
DEoptimR	1.1-4
Deriv	4.2.0
desc	1.4.3
desc	1.4.3
DESeq2	1.46.0
destiny	3.20.0
devtools	2.4.6
diagram	1.6.5
DiagrammeR	1.0.11
DiceKriging	1.6.1
dichromat	2.0-0.1
diffobj	0.3.6
diffobj	0.3.6
digest	0.6.39
digest	0.6.37
dir.expiry	1.14.0
DirichletReg	0.7-2
distances	0.1.12
distributional	0.6.0
doBy	4.7.0
doMC	1.3.8
doParallel	1.0.17
doRNG	1.8.6.3
DOSE	4.0.1
dotCall64	1.2
DoubletFinder	2.0.4
downlit	0.4.4
downloader	0.4.1
dplyr	1.1.4
dqrng	0.4.1
DropletUtils	1.26.0
DT	0.34.0
dtplyr	1.3.2
duckdb	1.4.3
duckplyr	1.1.3
dynamicTreeCut	1.63-1
e1071	1.7-16
EBImage	4.48.0
edgeR	4.4.2
egg	0.4.5
ellipse	0.5.0
ellipsis	0.3.2
emmeans	2.0.0
emoa	0.5-3
EnhancedVolcano	1.24.0
enrichplot	1.26.6
enrichR	3.4
EnvStats	3.1.0
estimability	1.5.1
evaluate	1.0.5
evaluate	1.0.5
evd	2.3-7.1
evmix	2.12
exactextractr	0.10.0
exactRankTests	0.8-35
ExperimentHub	2.14.0
expm	1.0-0
extrafont	0.2
extrafontdb	1.1
factoextra	1.0.7
FactoMineR	2.12
fANCOVA	0.6-1
fansi	1.0.6
farver	2.1.2
farver	2.1.2
fastcluster	1.3.0
fastDummies	1.7.5
fastICA	1.2-7
fastmap	1.2.0
fastmap	1.2.0
fastmatch	1.1-6
fdrtool	1.2.18
fftwtools	0.9-11
fgsea	1.32.4
fields	17.1
filelock	1.0.3
findpython	1.0.9
fitdistrplus	1.2-4
flashClust	1.01-2
flexclust	1.5.0
fmsb	0.7.6
FNN	1.1.4.1
fontawesome	0.5.3
fontBitstreamVera	0.1.1
fontLiberation	0.1.0
fontquiver	0.2.1
forcats	1.0.1
foreach	1.5.2
forecast	8.24.0
foreign	0.8-90
formatR	1.14
Formula	1.2-5
fracdiff	1.5-3
fresh	0.2.2
fs	1.6.7
fs	1.6.6
furrr	0.3.1
futile.logger	1.4.3
futile.options	1.0.1
future	1.67.0
future.apply	1.20.0
gargle	1.6.0
gdtools	0.4.4
genefilter	1.88.0
generics	0.1.4
GENIE3	1.28.0
genio	1.1.2
GenomeInfoDb	1.42.3
GenomeInfoDbData	1.2.13
GenomicRanges	1.58.0
geometry	0.5.2
geomtextpath	0.2.0
GEOquery	2.74.0
gert	2.1.5
GetoptLong	1.0.5
gg.gap	1.3
ggalluvial	0.12.5
ggalt	0.4.0
ggbeeswarm	0.7.2
ggdendro	0.2.0
ggforce	0.5.0
ggformula	1.0.0
ggfun	0.2.0
ggh4x	0.3.1
ggimage	0.3.3
ggiraph	0.9.2
ggmin	0.0.0.9000
ggmosaic	0.3.3
ggnetwork	0.5.14
ggnewscale	0.5.2
ggnewscale	0.5.2
ggplot.multistats	1.0.1
ggplot2	4.0.2
ggplot2	4.0.0
ggplotify	0.1.3
ggprism	1.0.7
ggpubr	0.6.2
ggraph	2.2.2
ggrastr	1.0.2
ggrepel	0.9.6
ggridges	0.5.7
ggsci	4.1.0
ggside	0.4.0
ggsignif	0.6.4
ggspavis	1.12.0
ggtangle	0.0.8
ggtext	0.1.2
ggthemes	5.1.0
ggtree	3.14.0
ggVennDiagram	1.5.4
gh	1.5.0
Giotto	4.2.1
GiottoClass	0.4.7
GiottoData	0.2.16
GiottoUtils	0.2.4
GiottoVisuals	0.2.12
gistr	0.9.0
git2r	0.36.2
gitcreds	0.1.2
glmGamPoi	1.18.0
glmmTMB	1.1.13
glmnet	4.1-10
GlobalOptions	0.1.2
globals	0.18.0
glue	1.8.0
glue	1.8.0
gmp	0.7-5
GO.db	3.20.0
goftest	1.2-3
googledrive	2.1.2
googlesheets4	1.1.2
GOplot	1.0.2
GOSemSim	2.32.0
gower	1.0.2
GPArotation	2025.3-1
gpl15048hursta2a520709cdf	1.82.0
gplots	3.2.0
graph	1.84.1
graphics	4.4.2
graphite	1.52.0
graphlayouts	1.2.2
grDevices	4.4.2
grid	4.4.2
gridBase	0.4-7
gridExtra	2.3
gridGraphics	0.5-1
gridtext	0.1.5
grImport	0.9-7
grImport2	0.3-3
grr	0.9.5
GSEA	1.2
GSEABase	1.68.0
gsl	2.1-8
gson	0.1.0
gsubfn	0.7
GSVA	2.0.7
GSVAdata	1.42.0
gtable	0.3.6
gtable	0.3.6
gtools	3.9.5
gypsum	1.2.0
hardhat	1.4.2
harmony	2.0.0
hash	2.2.6.3
haven	2.5.5
HDF5Array	1.34.0
hdf5r	1.3.12
HDO.db	1.0.0
here	1.0.2
hexbin	1.28.5
hgu133plus2cdf	2.18.0
hgu95a.db	3.13.0
HiClimR	2.2.1
HiddenMarkov	1.8-14
highr	0.11
Hmisc	5.2-4
hms	1.1.4
homologene	1.4.68.19.3.27
howmany	0.3-1
HSMMSingleCell	1.26.0
htmlTable	2.4.3
htmltools	0.5.9
htmltools	0.5.8.1
htmlwidgets	1.6.4
httpcode	0.3.0
httpuv	1.6.16
httr	1.4.8
httr	1.4.7
httr2	1.2.1
hunspell	3.0.6
hursta2a520709cdf	1.82.0
ica	1.0-3
ids	1.0.1
igraph	2.2.1
igraphdata	1.0.1
immApex	1.4.4
immunarch	0.10.3
immundata	0.0.5
impute	1.80.0
iNEXT	3.0.2
infercnv	1.22.0
ini	0.3.1
inline	0.3.21
intrinsicDimension	1.2.0
ipred	0.9-15
IRanges	2.40.1
IRdisplay	1.1
IRkernel	1.3.2
irlba	2.3.5.1
ISCHIA	1.0.0.0
isoband	0.3.0
isoband	0.2.7
iterators	1.0.14
jackstraw	1.3.17
janeaustenr	1.0.0
jpeg	0.1-11
jquerylib	0.1.4
jsonlite	2.0.0
jsonlite	2.0.0
jsonvalidate	1.5.0
KEGGREST	1.46.0
kernlab	0.9-33
KernSmooth	2.23-26
keys	0.1.1
km.ci	0.5-6
KMsurv	0.1-6
knitr	1.5
knn.covertree	1
ks	1.15.1
labeling	0.4.3
labeling	0.4.3
labelled	2.16.0
laeken	0.5.3
lambda.r	1.2.4
languageserver	0.3.17
later	1.4.4
lattice	0.22-7
lava	1.8.2
lazyeval	0.2.2
lazyeval	0.2.2
leaps	3.2
leiden	0.4.3.1
leidenbase	0.1.35
lhs	1.2.0
libcoin	1.0-10
lifecycle	1.0.5
lifecycle	1.0.4
limma	3.62.2
linprog	0.9-4
lintr	3.3.0-1
listenv	0.10.0
litedown	0.8
lme4	1.1-37
lmerTest	3.1-3
lmtest	0.9-40
lobstr	1.1.2
locfdr	1.1-8
locfit	1.5-9.12
loo	2.9.0
lpSolve	5.6.23
lubridate	1.9.4
magic	1.6-1
magick	2.9.0
magrittr	2.0.4
magrittr	2.0.4
makecdfenv	1.82.0
mapproj	1.2.12
maps	3.4.3
markdown	2
MASS	7.3-65
MAST	1.32.0
mathjaxr	1.8-0
matlab	1.0.4.1
Matrix	1.7-4
Matrix.utils	0.9.8
MatrixGenerics	1.18.1
MatrixModels	0.5-4
matrixStats	1.5.0
maxLik	1.5-2.1
maxstat	0.7-26
mbkmeans	1.22.0
mclust	6.1.2
MCMCprecision	0.4.2
memoise	2.0.1
MERINGUE	1
metadat	1.4-0
metafor	4.8-0
metapod	1.14.0
methods	4.4.2
mgcv	1.9-4
microbenchmark	1.5.0
miloR	2.2.0
mime	0.13
mime	0.13
miniUI	0.1.2
minqa	1.2.8
miscTools	0.6-28
mistyR	1.14.0
mixtools	2.0.0.1
mlr	2.19.3
mlrMBO	1.1.5.1
mnormt	2.1.1
ModelMetrics	1.2.2.2
modelr	0.1.11
modeltools	0.2-24
monocle	2.34.0
monocle3	1.3.7
mosaic	1.9.2
mosaicCore	0.9.5
mosaicData	0.20.4
mrtree	0.0.0.9000
msigdbdf	24.1.0
msigdbr	25.1.1
multcomp	1.4-29
multcompView	0.1-10
multicool	1.0.1
multinet	4.3.2
multinichenetr	2.1.0
munsell	0.5.1
muscat	1.16.0
mvtnorm	1.3-3
ncdf4	1.24
network	1.19.0
networkD3	0.4.1
nichenetr	2.2.1
nlme	3.1-168
nloptr	2.2.1
NLP	0.3-2
NMF	0.28
nnet	7.3-20
NNLM	0.4.4
nnls	1.6
nortest	1.0-4
numDeriv	2016.8-1.1
openssl	2.3.5
openssl	2.3.4
optimParallel	1.0-2
org.Hs.eg.db	3.20.0
org.Mm.eg.db	3.20.0
org.Rn.eg.db	3.20.0
otel	0.2.0
packcircles	0.3.7
pak	0.9.1
paletteer	1.6.0
pals	1.1
parallel	4.4.2
parallelDist	0.2.7
parallelly	1.45.1
parallelMap	1.5.1
ParamHelpers	1.14.2
patchwork	1.3.2
pbapply	1.7-4
pbdZMQ	0.3-14
pbkrtest	0.5.5
pbmcapply	1.5.1
pcaMethods	1.98.0
pcaPP	2.0-5
phangorn	2.12.1
pheatmap	1.0.13
philentropy	0.10.0
phyclust	0.1-34
phylobase	0.8.12
phytools	2.5-2
pillar	1.11.1
pixmap	0.4-14
pkgbuild	1.4.8
pkgbuild	1.4.8
pkgconfig	2.0.3
pkgdown	2.2.0
pkgload	1.5.0
pkgload	1.4.1
plogr	0.2.0
plotly	4.11.0
plotrix	3.8-4
plyr	1.8.9
png	0.1-8
Polychrome	1.5.4
polyclip	1.10-7
polynom	1.4-1
poorman	0.2.7
posterior	1.6.1
pracma	2.4.6
praise	1.0.0
praise	1.0.0
preprocessCore	1.68.0
presto	1.0.0
prettyunits	1.2.0
princurve	2.1.6
prismatic	1.1.2
pROC	1.19.0.1
processx	3.8.6
processx	3.8.6
prodlim	2025.04.28
productplots	0.1.2
profvis	0.4.0
progress	1.2.3
progressr	0.18.0
proj4	1.0-15
promises	1.5.0
proto	1.0.0
proxy	0.4-27
proxyC	0.5.2
pryr	0.1.6
ps	1.9.1
ps	1.9.1
pscl	1.5.9
psych	2.5.6
purrr	1.2.0
qs	0.27.3
quadprog	1.5-8
quantmod	0.4.28
quantreg	6.1
QuickJSR	1.9.0
qvalue	2.38.0
R.cache	0.17.0
R.methodsS3	1.8.2
R.oo	1.27.1
R.utils	2.13.0
R2HTML	2.3.4
R6	2.6.1
R6	2.6.1
ragg	1.5.0
randomForest	4.7-1.2
randomForestSRC	3.4.4
ranger	0.17.0
RANN	2.6.2
RApiSerialize	0.1.4
rappdirs	0.3.3
raster	3.6-32
RBGL	1.82.0
rbibutils	2.4
rbokeh	0.5.1
RcisTarget	1.26.0
rcmdcheck	1.4.0
RColorBrewer	1.1-3
RColorBrewer	1.1-3
Rcpp	1.1.0
RcppAnnoy	0.0.22
RcppArmadillo	15.0.2-2
RcppDist	0.1.1.1
RcppEigen	0.3.4.0.2
RcppHNSW	0.6.0
RcppML	1.0.0
RcppParallel	5.1.11-1
RcppProgress	0.4.2
RcppRoll	0.3.1
RcppTOML	0.2.3
RCurl	1.98-1.17
Rdpack	2.6.4
reactome.db	1.89.0
ReactomePA	1.50.0
readr	2.1.5
readxl	1.4.5
recipes	1.3.1
reformulas	0.4.2
registry	0.5-1
remaCor	0.0.20
rematch	2.0.0
rematch2	2.1.2
remotes	2.5.0
rentrez	1.2.4
repr	1.1.7
reprex	2.1.1
reshape	0.8.10
reshape2	1.4.4
ResidualMatrix	1.16.0
reticulate	1.44.0
rex	1.2.1
rex	1.2.1
Rfast	2.1.5.2
Rfast2	0.1.5.5
rgl	1.3.24
rhdf5	2.50.2
rhdf5filters	1.18.1
Rhdf5lib	1.28.0
RhpcBLASctl	0.23-42
Rhtslib	3.2.0
ridge	3.3
rjags	46129
rjson	0.2.23
rlang	1.1.7
rlang	1.1.6
rlist	0.4.6.2
rmarkdown	2.3
Rnanoflann	0.0.3
rncl	0.8.7
RNeXML	2.4.11
rngtools	1.5.2
rnndescent	0.1.8
robustbase	0.99-6
ROCR	1.0-11
roxygen2	7.3.3
rpart	4.1.24
rprojroot	2.1.1
rprojroot	2.1.1
rsample	1.3.1
Rsamtools	2.22.0
RSpectra	0.16-2
RSQLite	2.4.3
rstan	2.32.7
rstantools	2.6.0
rstatix	0.7.3
rstudioapi	0.17.1
rsvd	1.0.5
RTriangle	1.6-0.15
Rtsne	0.17
Rttf2pt1	1.3.14
RUnit	0.4.33.1
rversions	3.0.0
rvest	1.0.5
s2	1.1.9
S4Arrays	1.6.0
S4Vectors	0.44.0
S7	0.2.1
S7	0.2.0
sandwich	3.1-1
sass	0.4.10
ScaledMatrix	1.14.0
scales	1.4.0
scales	1.4.0
scater	1.34.1
scattermore	1.2
scatterpie	0.2.6
scatterplot3d	0.3-44
SCENIC	1.3.1
scico	1.5.0
scop	0.8.2
SCopeLoomR	0.13.0
SCP	0.5.6
scran	1.34.0
scRepertoire	2.6.2
scTenifoldKnk	1.0.3
scTenifoldNet	1.3
sctransform	0.4.2
scuttle	1.16.0
segmented	2.1-4
selectr	0.4-2
sessioninfo	1.2.3
Seurat	5.4.0
SeuratData	0.2.2.9002
SeuratDisk	0.0.0.9021
SeuratExtend	1.2.7
SeuratExtendData	0.3.0
SeuratObject	5.2.0
SeuratWrappers	0.4.0
sf	1.0-21
shadowtext	0.1.6
shape	1.4.6.1
shiny	1.11.1
shinybusy	0.3.3
shinydashboard	0.7.3
shinyhelper	0.3.2
shinyWidgets	0.9.0
showtext	0.9-7
showtextdb	3
Signac	1.16.0
simona	1.4.0
simplifyEnrichment	2.0.0
SingleCellExperiment	1.28.1
SingleR	2.8.0
sitmo	2.0.2
slam	0.1-55
slider	0.3.2
slingshot	2.14.0
smfishHmrf	0.1
smoof	1.6.0.3
smoother	1.3
sna	2.8
snow	0.4-4
SnowballC	0.7.1
softImpute	1.4-3
SoupX	1.6.2
sourcetools	0.1.7-1
sp	2.2-0
spacexr	2.2.1
SpaGene	0.1.0
spam	2.11-1
SPARK	1.1.1
SparseArray	1.6.2
SparseM	1.84-2
sparseMatrixStats	1.18.0
sparsevctrs	0.3.4
SPATA2	3.1.4
SPATAData	1.0.0
spatial	7.3-18
SpatialCellChat	0.1.0
SpatialExperiment	1.16.0
spatstat.data	3.1-9
spatstat.explore	3.5-3
spatstat.geom	3.6-0
spatstat.random	3.4-2
spatstat.sparse	3.1-0
spatstat.univar	3.1-4
spatstat.utils	3.2-0
spData	2.3.4
spdep	1.4-1
speedglm	0.3-5
spelling	2.3.2
splines	4.4.2
sqldf	0.4-11
SQUAREM	2021.1
StanHeaders	2.32.10
stars	0.6-8
statmod	1.5.1
statnet.common	4.12.0
stats	4.4.2
stats4	4.4.2
STdeconvolve	1.3.2
STRINGdb	2.18.0
stringdist	0.9.15
stringfish	0.17.0
stringi	1.8.7
stringr	1.6.0
stxBrain.SeuratData	0.1.2
styler	1.11.0
SummarizedExperiment	1.36.0
survival	3.8-3
survminer	0.5.1
survMisc	0.5.6
sva	3.54.0
svglite	2.2.2
swimplot	1.2.0
SymSim	0.0.0.9000
sys	3.4.3
sys	3.4.3
sysfonts	0.8.9
systemfonts	1.3.1
tcltk	4.4.2
tensor	1.5.1
tensorA	0.36.2.1
terra	1.8-80
testthat	3.3.2
testthat	3.2.3
textshaping	1.0.4
TH.data	1.1-4
thisplot	0.3.5
thisutils	0.4.2
tibble	3.3.0
tidygraph	1.3.1
tidyr	1.3.1
tidyselect	1.2.1
tidytable	0.11.2
tidytext	0.4.3
tidytree	0.4.6
tidyverse	2.0.0
tiff	0.1-12
timechange	0.3.0
timeDate	4051.11
tinytex	0.57
tm	0.7-16
TMB	1.9.18
tokenizers	0.3.0
tools	4.4.2
topicmodels	0.2-17
tradeSeq	1.20.0
TrajectoryUtils	1.14.0
treeio	1.30.0
triebeard	0.4.1
truncdist	1.0-2
tseries	0.10-58
TTR	0.24.4
tweenr	2.0.3
tzdb	0.5.0
UCSC.utils	1.2.0
umap	0.2.10.0
units	1.0-0
UpSetR	1.4.0
urca	1.3-4
urlchecker	1.0.1
urltools	1.7.3.1
usethis	3.2.1
utf8	1.2.6
utils	4.4.2
uuid	1.2-1
uwot	0.2.3
V8	8.0.1
variancePartition	1.36.3
vcd	1.4-13
vctrs	0.7.2
vctrs	0.6.5
vdiffr	1.0.9
venn	1.12
VennDiagram	1.7.3
VGAM	1.1-13
VIM	6.2.6
vipor	0.4.7
viridis	0.6.5
viridisLite	0.4.3
viridisLite	0.4.2
visNetwork	2.1.4
vroom	1.6.6
waldo	0.6.2
waldo	0.6.2
warp	0.2.1
WGCNA	1.73
whisker	0.4.1
withr	3.0.2
withr	3.0.2
wk	0.9.4
wordcloud	2.6
wordcloud2	0.2.1
WriteXLS	6.8.0
xfun	0.54
xgboost	1.7.11.1
XML	3.99-0.20
xml2	1.5.2
xml2	1.4.1
xmlparsedata	1.0.5
xopen	1.0.1
xtable	1.8-4
xts	0.14.1
XVector	0.46.0
yaImpute	1.0-34.1
yaml	2.3.12
yaml	2.3.10
yulab.utils	0.2.1
zellkonverter	1.16.0
zigg	0.0.2
zinbwave	1.28.0
zip	2.3.3
zlibbioc	1.52.0
zoo	1.8-15
